# Physical activity and fiber intake beneficial for muscle mass and strength preservation during aging: A Comprehensive Cross-Sectional Study in the UK Biobank cohort

**DOI:** 10.1101/2024.01.22.23300657

**Authors:** Jordi Morwani-Mangnani, Mar Rodriguez-Girondo, Cecile Singh-Povel, Sjors Verlaan, Marian Beekman, P. Eline Slagboom

**Affiliations:** Section of Molecular Epidemiology, Department of Biomedical Data Sciences, Leiden University Medical Center, Leiden, Netherlands; FrieslandCampina, Amersfoort, The Netherlands

**Keywords:** healthy aging, biology of aging, lifestyle, nutrition, fiber intake, muscle health, UK Biobank

## Abstract

**Background:** Aging triggers intricate physiological changes, particularly in muscle mass and strength, affecting overall health and independence. Despite existing research, the broader significance of how muscle health is affected by the intricate interplay of lifestyle factors simultaneously during aging needs more exploration. This study aims to examine how nutrition, exercise, and sleep independently and differentially impact on muscle mass and strength in middle-aged men and women, facilitating future personalized recommendations for preserving muscle health.

**Methods:** The cross-sectional analysis of the UK Biobank involved 45,984 individuals aged 40-70. Multiple linear regression explored determinants of whole-body fat-free mass and handgrip strength, considering traditional, socio-demographics, medication use and smoking as covariates, with gender and age (younger and older than 55 years) stratifications.

**Results:** Higher physical activity and fiber intake beneficially affect both muscle mass and strength, especially above 55 years. Other lifestyle factors influence the two muscle parameters differently. Key determinants influencing muscle strength included higher protein intake, lower water intake, higher alcohol intake, and extended sleep duration whereas mainly higher water intake contributes to higher muscle mass.

**Conclusions:** Physical activity and fiber intake associate with increased muscle strength and mass which may connect gut and muscle health. Given the observed complexity of muscle health in the age and gender strata, further longitudinal research is needed to provide personalized lifestyle recommendations.
