## Supplemental Tables 1-3 for "Physical activity and fiber intake beneficial for muscle mass and strength preservation during aging: A Comprehensive Cross-Sectional Study in the UK Biobank cohort"

### Sheet: Content summary
Summary	Title
Table S1	Tested determinants of whole body fat free mass and handgrip strength.
Table S2	Multivariate associations of potential deteminants of whole body fat free mass in younger and older men and women.
Table S3	Multivariate associations of potential deteminants of handgrip strength in younger and older men and women.

### Sheet: Table S1
Variable Category	Variable	UKB Code	Variable type	Method of Collection	Units	Transformation	Ref
Outcome variables of interest	Whole body fat-free mass	23101	Continuous	BIA	Kg	None	-
	Handgrip strength	46,47	Integer	Physical Measure	Kg	Mean measurement for right and left hand.	​​23​
​​L​ifestyle factors	Summed MET minutes of activity per week	22304	Integer	Questionnaire	Minutes/week	Converted to hours/week	​​26​
	Fibre adjusted intake	100009	Continuous	Questionnaire	g/d	Adjusted for energy intake according to nutrient residual model.	​​12​
	Protein intake	100003	Continuous	Questionnaire	g/kg BW/day	Divided protein intake by body weight	​​26​
	Protein adjusted intake	100003	Continuous	Questionnaire	g/d	Adjusted for energy intake according to nutrient residual model.	​​26​
	Water intake	100150	Integer	Questionnaire	Glasses/day	None	​​28​
	Alcohol adjusted int	100022	Continuous	Questionnaire	g/d	Adjusted for energy intake according to nutrient residual model.	​​27​
	Sleep duration	1160	Integer	Questionnaire	Hours/day	Categorized into short, normal, long sleepers	​​20​
Traditional covariates	Age at recruitment	21022	Integer	Registration	Years	None	​​24​
	Sex	31	Categorical	Registration	0 = F, 1 = M	None	​​13​
	BMI	21001	Continuous	Physical Measure	Kg/m2	None	​​14​
	Waist circumference	48	Continuous	Physical Measure	Cm	None	​​14​
Socio-demographic covariates	Assessment Centre	54	Categorical	Registration	-	None	​​15​
	Ethnicity	21000	Categorical	Questionnaire	-	Recode to White, Mixed, Black, Asian	​​15​
	Index of Multiple Deprivation	26410, 26427, 26426	Continuous	Questionnaire	-	None	​​25​
Medication use	Number medications	137	Integer	Verbal interview	Medications	None	​​17​
Smoking status	Smoking status	20116	Categorical	Questionnaire	0 = N, 1 = Y	None	​​18​
TABLE S1. Tested determinants of whole body fat free mass and handgrip strength.

### Sheet: Table S2
	Men				Women
	≤55		>55		≤55		>55
Lifestyle Factors	Beta	p-value	Beta	p-value	Beta	p-value	Beta	p-value
Physical activity hours/week	9.02x10-03	1.45x10-13	3.36x10-03	1.45x10-13	4.35x10-03	1.66x10-03	2.52x10-03	4.11x10-08
Fibre Adjusted Intake (g/day)	4.01x10-02	5.06x10-06	3.00x10-02	5.06x10-06	2.04x10-02	2.76x10-05	2.68x10-02	3.15x10-05
Protein Adjusted Intake (g/day)	3.03x10-03	2.32x10-01	2.34x10-03	2.32x10-01	-1.26x10-03	3.20x10-01	-4.40x10-04	4.39x10-01
Water Intake(cups/day)	9.89x10-02	3.91x10-05	0.113	3.91x10-05	4.86x10-02	6.70x10-06	2.90x10-02	3.32x10-04
Alcohol Adjusted Intake (g/day)	-2.32x10-03	2.67x10-01	-1.42x10-03	2.67x10-01	-1.86x10-03	4.31x10-01	1.70x10-03	2.86x10-01
Sleep:short	-0.177	1.78x10-01	-0.156	1.78x10-01	-7.65x10-02	1.82x10-01	1.04x10-03	3.32x10-01
Sleep:long	-0.756	2.59x10-01	-0.813	2.59x10-01	-0.793	4.46x10-02	-4.30x10-02	3.65x10-03
Covariates
Traditional covariate
Age (years)	-0.202	8.44x10-53	-0.246	8.44x10-53	-0.127	6.28x10-75	-0.113	1.99x10-68
BMI	0.732	1.92x10-114	0.612	1.92x10-114	0.544	2.89x10-125	0.487	0.00
Waist circumference (cm)	0.251	4.65x10-101	0.251	4.65x10-101	0.077	2.13x10-157	0.091	1.21x10-42
Socio-demographic covariates
Assessment Centre
Sheffield	-1.144	3.71x10-08	-1.357	3.71x10-08	-0.953	5.97x10-16	-0.993	3.46x10-17
Liverpool	-1.324	4.47x10-05	-1.554	4.47x10-05	-0.639	1.96x10-16	-0.935	1.99x10-06
Middlesborough	-0.642	2.69x10-02	-0.678	2.69x10-02	-0.527	5.15x10-03	-0.348	1.05x10-03
Hounslow	-0.568	6.86x10-03	-0.386	6.86x10-03	0.154	2.72x10-02	0.215	1.74x10-01
Croydon	-0.627	2.90x10-03	-0.761	2.90x10-03	0.019	1.59x10-05	-0.027	8.65x10-01
Birmingham	-0.457	4.60x10-02	-0.947	4.60x10-02	-0.406	1.21x10-06	-0.502	1.24x10-03
Ethnicity
Mixed	-1.558	6.52x10-03	-2.342	6.52x10-03	-0.713	1.71x10-02	-1.687	6.93x10-03
Asian	-6.247	2.54x10-96	-6.945	2.54x10-96	-4.627	2.33x10-91	-4.211	6.43x10-150
Black	-0.580	1.14x10-01	-1.726	1.14x10-01	0.014	1.80x10-03	-0.692	9.40x10-01
Index of Multiple Deprivation	-0.038	1.80x10-15	-0.042	1.80x10-15	-0.013	1.04x10-21	-0.015	4.02x10-06
Medication use
Number medications	-0.251	2.05x10-14	-0.171	2.05x10-14	-0.085	5.36x10-18	-0.067	1.80x10-07
Smoking Status
Smoker	-0.553	2.26x10-02	-0.063	7.31x10-01	-0.044	6.97x10-01	-0.085	5.14x10-01
TABLE S2. Multivariate associations of potential deteminants of whole body fat free mass in younger and older men and women. The p-value at which to accept significance was adjusted to account for multiple testing (p < 0.0036). Significant values in bold.

### Sheet: Table S3
	Men				Women
	≤55		>55		≤55		>55
Lifestyle Factors	Beta	p-value	Beta	p-value	Beta	p-value	Beta	p-value
Physical activity hours/week	1.36x10-02	1.00x10-13	6.05x10-03	7.99 x10-05	1.08x10-02	8.52x10-17	8.98x10-03	2.95x10-15
Fibre Adjusted Intake (g/day)	1.95x10-02	1.39x10-01	3.27x10-02	1.40x10-03	1.81x10-02	2.32x10-02	3.12x10-02	1.34x10-05
Protein Adjusted Intake (g/day)	1.29x10-02	7.41x10-04	1.13x10-02	8.34x10-04	4.25x10-03	1.08x10-01	2.47x10-03	3.38x10-01
Water Intake(cups/day)	-0.145	6.19x10-05	-7.88x10-02	2.79x10-02	2.27x10-04	9.92x10-01	1.88x10-02	4.05x10-01
Alcohol Adjusted Intake (g/day)	1.08x10-02	5.67x10-04	1.24x10-02	1.63x10-06	6.76x10-03	1.76x10-02	1.49x10-02	1.24x10-07
Sleep:short	-6.06x10-02	7.59x10-01	-0.127	4.49x10-01	-0.296	2.10x10-02	-0.253	1.99x10-02
Sleep:long	-2.310	2.15x10-02	-1.398	1.55x10-02	-2.441	4.03x10-08	-1.073	6.70x10-03
Covariates
Traditional covariate
Age (years)	-0.242	1.50x10-34	-0.347	1.97x10-72	-0.233	2.67x10-86	-0.214	4.51x10-62
BMI	0.428	7.70x10-21	0.189	2.00x10-07	-0.029	1.67x10-01	-0.048	1.34x10-02
Waist circumference (cm)	-0.091	1.53x10-07	-0.039	3.32x10-03	0.022	1.52x10-02	0.031	1.10x10-04
Socio-demographic covariates
Assessment Centre
Sheffield	0.327	2.95x10-01	-0.061	8.00x10-01	0.351	5.54x10-02	0.379	2.40x10-02
Liverpool	-0.536	1.45x10-01	-0.789	3.54x10-03	-0.526	1.63x10-02	-0.656	3.87x10-04
Middlesborough	0.222	6.10x10-01	0.289	4.05x10-01	0.146	5.77x10-01	0.593	1.42x10-02
Hounslow	-3.269	4.42x10-25	-2.847	8.01x10-30	-1.710	2.10x10-20	-1.574	6.30x10-21
Croydon	-1.042	9.79x10-04	-0.989	9.09x10-05	0.188	3.07x10-01	0.501	2.55x10-03
Birmingham	-0.996	3.72x10-03	-1.335	1.79x10-06	-1.057	2.35x10-07	-0.849	2.32x10-05
Ethnicity
Mixed	0.832	3.33x10-01	-2.227	1.14x10-01	0.669	1.20x10-01	-0.488	5.33x10-01
Asian	-4.571	1.21x10-24	-4.835	3.85x10-23	-3.964	2.14x10-42	-2.794	4.26x10-14
Black	1.103	4.48x10-02	0.069	9.30x10-01	1.201	5.28x10-05	1.844	1.75x10-05
Index of Multiple Deprivation	-0.058	1.26x10-15	-0.056	3.47x10-19	-0.029	1.01x10-10	-0.028	3.73x10-11
Medication use
Number medications	-0.432	1.86x10-18	-0.361	6.46x10-37	-0.327	3.39x10-35	-0.301	7.84x10-56
Smoking Status
Smoker	-0.312	2.50x10-01	-0.032	9.03x10-01	-0.335	6.89x10-02	-0.231	2.71x10-01
TABLE S3. Multivariate associations of potential deteminants of handgrip strength in younger and older men and women. The p-value at which to accept significance was adjusted to account for multiple testing (p < 0.0036). Significant values in bold.
